# Impact of COVID-19 on Antenatal Care Utilization and Health Provider Response in Tamale, Ghana: A Mixed-Method Study

**DOI:** 10.1101/2025.05.27.25327765

**Authors:** Azawutor Addae Eunice, Yankyera Owusu Benedict, Mensah Rudolph, Sarfo Bismark, Otupiri Easmon

## Abstract

**Background:** The COVID-19 pandemic disrupted essential maternal health services in low-resource settings, with uncertain impacts on antenatal care (ANC) utilization and delivery.

**Objective:** To evaluate the impact of COVID-19 on ANC service utilization in the Tamale Metropolitan Area, Northern Ghana, focusing on access barriers, healthcare provider experiences, and the feasibility of alternative delivery models.

**Design:** Facility-based, convergent mixed-methods cross-sectional study.

**Setting:** Four public health facilities in Tamale, Ghana.

**Participants:** 240 pregnant women aged 18–45 years receiving ANC and 25 maternal healthcare providers (midwives and nurses).

**Methods:** Structured surveys with women and five focus group discussions with providers were conducted. Secondary ANC attendance data from the District Health Information Management System (DHIMS2) were reviewed. Quantitative data were analyzed using descriptive statistics, chi-square tests, and logistic regression in Stata 16. Qualitative data were thematically analyzed.

**Results:** In 2020, antenatal care (ANC) attendance experienced a significant decline of 67.5%. Approximately 73.3% of women reported reduced visits, primarily due to fear of infection, transportation barriers (67.5%), or misinformation. Women who perceived a higher risk of infection at healthcare facilities were significantly more likely to decrease attendance (p<0.05). Healthcare providers reported challenges including staff shortages, increased workloads, and emotional stress, although improvements in infection control measures and shift systems were noted. Virtual care was utilized by 52.5% of women; however, 77.8% encountered internet-related challenges. No stock-outs of ANC medications were reported.

**Conclusion:** The COVID-19 pandemic exposed vulnerabilities in ANC delivery in Tamale, driven by access barriers and systemic constraints. Investments in digital health infrastructure, risk communication, and provider support are critical to enhance maternal healthcare resilience during public health crises.
