## Supplementary material for "Impact of COVID-19 on Antenatal Care Utilization and Health Provider Response in Tamale, Ghana: A Mixed-Method Study": Qualitative Analysis

### Sheet: Sheet1
Theme	Code	Description	Example Quote
Decreased ANC Utilization and Fear of Infection	Fear of infection; reduced attendance	Describes reduction in ANC visits due to fear of contracting COVID-19 at health facilities.	‘Mothers felt that…they were likely to contract the disease when visiting the facility.’
Enhanced Infection Prevention Measures	Improved hygiene; increased handwashing; use of PPE	Captures increased adherence to hygiene practices and availability of sanitation equipment.	‘Handwashing was available at vantage points for immediate use.’
Modifications to Service Delivery	Shift systems; reduced contact hours; distancing measures	Refers to changes in operational processes like shift systems to minimize exposure risk.	‘One group of clients came a day and another group on another day…’
Absence of Digital or Virtual Consultations	No virtual consultations; barriers to telehealth	Captures lack of virtual care options due to infrastructural and socio-economic limitations.	‘There were no forms of online or virtual consultations…’
Maternal Health Outcomes and Missed Preventive Interventions	Complications due to missed IPTp; reduced visits	Details increased maternal complications related to service disruption and missed interventions.	‘They weren’t coming for fansidar… more cases of complicated malaria.’
Availability of Health Commodities and Medicines	No stockouts; increased donations	Reflects positive note on uninterrupted availability of drugs and essential ANC materials.	‘Facilities had adequate drugs and commodities due to donations.’
Continuity of ANC Services	All services continued; precautionary measures	Highlights continuity of essential ANC services with heightened infection control measures.	‘Every service was provided as usual… with utmost care and caution.’
